# A Genome-wide Association Study Identifies Novel Genetic Variants Associated with Neck or Shoulder Pain in the UK Biobank (N = 441,757)

**DOI:** 10.1101/2024.03.19.24304451

**Authors:** Yiwen Tao, Qi Pan, Tengda Cai, Zen Haut Lu, Mainul Haque, Tania Dottorini, Lesley A Colvin, Blair H Smith, Weihua Meng

**Affiliations:** Nottingham Ningbo China Beacons of Excellence Research and Innovation Institute, University of Nottingham Ningbo China, Ningbo, China, 315100; PAPRSB Institute of Health Sciences, Universiti Brunei Darussalam, Bandar Seri Begawan, BE1410, Brunei Darussalam; School of Mathematical Sciences, University of Nottingham Ningbo China, Ningbo, China, 315100; School of Veterinary Medicine and Science, University of Nottingham, Nottingham, UK, LE12 5RD; Division of Population Health and Genomics, Ninewells Hospital and Medical School, University of Dundee, Dundee, UK, DD2 4BF; Center for Public Health, Faculty of Medicine, Health and Life Sciences, School of Medicine, Dentistry and Biomedical Sciences, Queen’s University Belfast, Belfast, UK BT12 6BA

**Keywords:** Neck or shoulder pain, UK Biobank, genetic correlations, genome-wide association study, genomics, phenome-wide association analysis

## Abstract

Neck and shoulder pain are prevalent musculoskeletal disorders that significantly impact the quality of life for a substantial portion of the global population. Studies have shown that women are more susceptible than men. This study aims to discover genetic variants associated with neck or shoulder pain through a genome-wide association study (GWAS), using data from 441,757 participants in the UK Biobank. The primary GWAS revealed five significant genetic loci (including two novel) associated with neck or shoulder pain, with the most significant single nucleotide polymorphism (SNP) being rs9889282 (*p* = 2.63 x 10^-12^) near *CA10* on chromosome 17. Two novel significant associations were detected on chromosomes 18 and 14, with the top SNPs being rs4608411 (*p* = 8.20 x 10^-9^) near *TCF4* and rs370565192 (*p* = 3.80 x 10^-8^) in *DCAF5*, respectively. The female-specific GWAS identified two significant loci including one near *CA10* and one near *LINC02770* on chromosome 1 with the top SNP being rs5779595 (*p* = 3.57 x 10^-8^). The male-specific GWAS identified one locus in *SLC24A3* on chromosome 20 with the top SNP being rs16980973 (*p* = 6.52 x 10^-9^). The tissue expression analysis revealed a significant association between brain tissues and neck or shoulder pain. In summary, this study has identified novel genetic variants for neck or shoulder pain. Sex stratified GWAS also suggested that gender played a role in the occurrence of the phenotype.
