## Supplementary Table 1 for "A Genome-wide Association Study Identifies Novel Genetic Variants Associated with Neck or Shoulder Pain in the UK Biobank (N = 441,757)"

### Sheet: snps
uniqID	rsID	chr	pos	non_effect_allele	effect_allele	MAF	gwasP	beta	se	r2	IndSigSNP	GenomicLocus	nearestGene	dist	func	CADD	RDB	minChrState	commonChrState	posMapFilt	eqtlMapFilt	ciMapFilt
4:103001649:G:T	rs1813006	4	103001649	T	G	0.05964	1.23216e-06	-0.00952249	0.00196324	0.600465	rs13135092	1	BANK1	5679	intergenic	1.848	5	9	15	1	0	0
4:103112470:A:G	rs6855246	4	103112470	G	A	0.09046	5.03845e-05	-0.00701646	0.00173082	0.642334	rs13135092	1	SLC39A8	59727	intergenic	0.313	7	9	15	0	0	0
4:103146888:A:C	rs35225200	4	103146888	C	A	0.09245	2.90301e-08	-0.00938797	0.00169238	0.925248	rs13135092	1	SLC39A8	25309	intergenic	2.395	7	9	15	0	0	0
4:103146890:A:T	rs35518360	4	103146890	T	A	0.09245	4.30993e-08	-0.00925321	0.00168926	0.925248	rs13135092	1	SLC39A8	25307	intergenic	0.228	7	9	15	0	0	0
4:103188709:C:T	rs13107325	4	103188709	T	C	0.07952	4.32816e-09	-0.010132	0.00172574	0.92726	rs13135092	1	SLC39A8	0	exonic	23.1	5	4	15	1	0	0
4:103198082:A:G	rs13135092	4	103198082	G	A	0.08549	3.84458e-09	-0.00972079	0.00165018	1	rs13135092	1	SLC39A8	0	intronic	10.31	6	5	15	1	0	0
7:114021870:C:T	rs66571810	7	114021870	C	T	0.4215	2.02516e-06	0.00444319	0.000935233	0.852925	rs34291892	2	FOXP2	0	intronic	2.476	7	15	15	1	0	0
7:114025053:A:G	rs12537376	7	114025053	G	A	0.4235	4.15412e-07	0.00473412	0.000935273	0.86013	rs34291893	2	FOXP2	0	intronic	0.521	6	15	15	1	0	0
7:114043159:A:G	rs12536335	7	114043159	G	A	0.4851	1.66368e-07	0.00482999	0.000922906	0.714599	rs34291894	2	FOXP2	0	intronic	0.626	4	5	15	1	0	0
7:114046369:C:G	rs2030915	7	114046369	G	C	0.4851	1.31654e-07	0.00486899	0.000922764	0.714599	rs34291895	2	FOXP2	0	intronic	0.758	6	5	15	1	0	0
7:114047542:C:G	rs8180817	7	114047542	C	G	0.492	1.43708e-07	0.00485307	0.000922559	0.684539	rs34291896	2	FOXP2	0	intronic	2.248	6	1	15	1	0	0
7:114056055:C:G	rs12533005	7	114056055	C	G	0.4851	1.40493e-07	0.00485697	0.000922572	0.714599	rs34291897	2	FOXP2:AC073626.2	00:00:00	ncRNA_intronic	16.74	6	1	15	1	0	0
7:114056495:A:AAATTTCAT	rs71149745	7	114056495	AAATTTCAT	A	0.4851	2.5493e-08	0.00519194	0.000932147	0.714599	rs34291898	2	FOXP2:AC073626.2	00:00:00	ncRNA_intronic	16.95	NA	1	15	1	0	0
7:114058731:C:CA	rs34291892	7	114058731	C	CA	0.4056	1.68919e-09	0.00574626	0.000953707	1	rs34291899	2	FOXP2:AC073626.2	00:00:00	ncRNA_intronic	8.188	NA	1	15	1	0	0
7:114059156:C:T	rs2894699	7	114059156	T	C	0.4851	1.5022e-07	0.00484572	0.000922591	0.714599	rs34291900	2	FOXP2:AC073626.2	00:00:00	ncRNA_intronic	1.052	5	1	15	1	0	0
7:114069536:C:G	rs7785701	7	114069536	G	C	0.4851	1.05567e-07	-0.00490606	0.000922735	0.714599	rs34291901	2	FOXP2	0	intronic	16.86	7	2	15	1	0	0
7:114071035:C:T	rs1476535	7	114071035	T	C	0.496	9.68745e-08	-0.00490731	0.000920266	0.685207	rs34291902	2	FOXP2	0	intronic	13.72	NA	2	15	1	0	0
7:114072443:A:G	rs10255943	7	114072443	G	A	0.3012	5.1924e-06	-0.00460552	0.00101068	0.632742	rs34291903	2	FOXP2	0	intronic	17.34	7	2	15	1	0	0
7:114076394:C:G	rs10280045	7	114076394	G	C	0.4851	8.68474e-08	-0.00493959	0.000922893	0.714599	rs34291904	2	FOXP2	0	intronic	1.011	7	5	15	1	0	0
7:114083550:C:G	rs10228494	7	114083550	G	C	0.493	1.73063e-07	-0.0048262	0.000923468	0.675331	rs34291905	2	FOXP2	0	intronic	0.942	7	5	15	1	0	0
7:114086097:G:GA	rs5886708	7	114086097	GA	G	0.4861	1.20382e-06	-0.00455639	0.000938494	0.705206	rs34291906	2	FOXP2	0	intronic	7.569	NA	5	15	1	0	0
7:114091844:A:C	rs10262103	7	114091844	A	C	0.4851	1.28542e-07	-0.00487987	0.000924058	0.701437	rs34291907	2	FOXP2	0	intronic	5.221	7	5	15	1	0	0
7:114109349:A:G	rs727644	7	114109349	G	A	0.4751	7.09827e-07	-0.00459323	0.000926305	0.621434	rs34291908	2	FOXP2	0	intronic	2.342	7	5	15	1	0	0
7:114110568:C:T	rs4727799	7	114110568	T	C	0.3926	6.3668e-08	-0.00514136	0.000950663	0.87359	rs34291909	2	FOXP2	0	intronic	2.736	6	5	15	1	0	0
7:114116881:A:G	rs7783012	7	114116881	A	G	0.4761	5.12247e-07	-0.00464732	0.000925454	0.626172	rs34291910	2	FOXP2	0	intronic	1.991	7	5	15	1	0	0
7:114119430:A:G	rs2189010	7	114119430	A	G	0.4761	7.54745e-07	-0.00458167	0.000926204	0.626172	rs34291911	2	FOXP2	0	intronic	0.677	NA	5	15	1	0	0
7:114124660:C:G	rs6974757	7	114124660	G	C	0.4761	8.55986e-07	-0.0045563	0.000925673	0.626172	rs34291912	2	FOXP2	0	intronic	2.746	5	5	15	1	0	0
7:114129137:A:G	rs10249234	7	114129137	A	G	0.4761	1.16868e-06	-0.0045028	0.000926335	0.626172	rs34291913	2	FOXP2	0	intronic	14.87	6	5	15	1	0	0
7:114137940:A:G	rs1989903	7	114137940	G	A	0.4771	1.16062e-06	-0.00450436	0.000926395	0.624742	rs34291914	2	FOXP2	0	intronic	2.964	NA	5	15	1	0	0
7:114138751:C:G	rs2040658	7	114138751	C	G	0.4761	1.14564e-06	-0.00450699	0.000926446	0.626172	rs34291915	2	FOXP2	0	intronic	1.027	6	5	15	1	0	0
7:114142250:A:G	rs1015511	7	114142250	G	A	0.4761	1.27763e-06	-0.00448796	0.000926651	0.626172	rs34291916	2	FOXP2	0	intronic	3.663	NA	1	15	1	0	0
7:114143407:C:T	rs10266297	7	114143407	T	C	0.4761	1.30298e-06	-0.00448472	0.000926729	0.626172	rs34291917	2	FOXP2	0	intronic	1.147	6	5	15	1	0	0
7:114145525:A:G	rs6466488	7	114145525	A	G	0.4751	1.21822e-06	-0.00450037	0.000927404	0.621434	rs34291918	2	FOXP2	0	intronic	13.23	7	5	15	1	0	0
7:114148243:A:G	rs2189015	7	114148243	G	A	0.4682	2.55927e-07	-0.00479748	0.00093095	0.632117	rs34291919	2	FOXP2	0	intronic	2.439	NA	1	15	1	0	0
7:114148331:A:C	rs2396753	7	114148331	A	C	0.4682	2.86045e-07	-0.00477784	0.000930915	0.632117	rs34291920	2	FOXP2	0	intronic	0.607	4	1	15	1	0	0
7:114158954:A:G	rs9969232	7	114158954	A	G	0.3936	6.48842e-08	-0.00515651	0.000954063	0.862065	rs34291921	2	FOXP2	0	intronic	5.617	7	5	15	1	0	0
7:114160871:A:G	rs6969376	7	114160871	A	G	0.4682	2.41679e-07	-0.00480808	0.000931069	0.632117	rs34291922	2	FOXP2	0	intronic	1.13	7	5	15	1	0	0
7:114161816:T:TAAAG	rs34948690	7	114161816	TAAAG	T	0.4682	1.72333e-07	-0.00489133	0.000935792	0.632117	rs34291923	2	FOXP2	0	intronic	1.613	NA	5	15	1	0	0
7:114162740:A:G	rs6980093	7	114162740	A	G	0.4682	2.09944e-07	-0.00483266	0.000931093	0.632117	rs34291924	2	FOXP2	0	intronic	0.41	6	5	15	1	0	0
7:114180062:A:G	rs10262462	7	114180062	G	A	0.4652	2.30042e-07	-0.00481637	0.000931013	0.627057	rs34291925	2	FOXP2	0	intronic	0.283	5	5	15	1	0	0
7:114184098:A:G	rs7458242	7	114184098	A	G	0.4672	2.28377e-07	-0.00481791	0.000931066	0.627413	rs34291926	2	FOXP2	0	intronic	0.426	7	5	15	1	0	0
7:114194615:G:T	rs1859100	7	114194615	G	T	0.4682	2.43349e-07	-0.0048074	0.000931171	0.62581	rs34291927	2	FOXP2	0	intronic	2.193	NA	5	15	1	0	0
7:114204129:A:T	rs7797335	7	114204129	A	T	0.3748	1.14651e-07	-0.00509486	0.000960964	0.732709	rs34291928	2	FOXP2	0	intronic	0.14	6	5	15	1	0	0
7:114211912:A:G	rs2189012	7	114211912	A	G	0.3757	1.14163e-07	-0.00509371	0.000960606	0.728586	rs34291929	2	FOXP2	0	intronic	1.85	NA	5	15	1	0	0
7:114218582:C:T	rs1229762	7	114218582	T	C	0.3757	1.24228e-07	-0.00507987	0.000960793	0.735528	rs34291930	2	FOXP2	0	intronic	0.58	NA	5	15	1	0	0
7:114223723:A:C	rs1229761	7	114223723	A	C	0.3757	1.19311e-07	-0.00508605	0.00096062	0.735528	rs34291931	2	FOXP2	0	intronic	5.065	NA	5	15	1	0	0
7:114224163:A:G	rs1229760	7	114224163	G	A	0.3757	1.27585e-07	-0.00507476	0.000960713	0.735528	rs34291932	2	FOXP2	0	intronic	4.517	NA	5	15	1	0	0
7:114248851:A:G	rs12705966	7	114248851	G	A	0.3718	3.56358e-07	0.0050894	0.000999704	0.750428	rs34291933	2	FOXP2	0	intronic	2.447	6	5	15	1	0	0
7:114259274:G:GA	7:114259274_GA_G	7	114259274	G	GA	0.3718	3.01988e-08	0.00539458	0.000973702	0.750428	rs34291934	2	FOXP2	0	intronic	5.111	NA	5	15	1	0	0
7:114287116:A:T	rs2045292	7	114287116	A	T	0.3718	5.7974e-07	0.00502269	0.00100497	0.723422	rs34291935	2	FOXP2	0	intronic	1.056	6	5	15	1	0	0
14:69492790:A:C	rs10135127	14	69492790	C	A	0.332	1.16199e-06	-0.00462854	0.000951981	0.804106	rs370565192	3	RP11-226F19.1	2764	intergenic	4.06	7	5	15	0	0	0
14:69494761:C:T	rs12881049	14	69494761	C	T	0.331	5.36954e-07	-0.00478006	0.000953606	0.808797	rs370565193	3	RP11-226F19.1	4735	intergenic	2.418	7	5	15	0	0	0
14:69494883:A:G	rs12879889	14	69494883	G	A	0.327	9.98576e-07	-0.00467005	0.000954646	0.802444	rs370565194	3	RP11-226F19.1	4857	intergenic	4.125	6	5	15	0	0	0
14:69494990:A:G	rs74436776	14	69494990	A	G	0.332	4.18298e-07	-0.00482992	0.000954447	0.804106	rs370565195	3	RP11-226F19.1	4964	intergenic	0.051	6	5	15	0	0	0
14:69495153:A:G	rs60740875	14	69495153	G	A	0.331	5.00464e-07	-0.00479166	0.00095335	0.808797	rs370565196	3	RP11-226F19.1	5127	intergenic	0.974	6	5	15	0	0	0
14:69495265:C:T	rs35893220	14	69495265	C	T	0.331	1.03523e-06	-0.00464959	0.000951843	0.808797	rs370565197	3	RP11-226F19.1	5239	intergenic	1.526	6	5	15	0	0	0
14:69495375:C:T	rs12885977	14	69495375	C	T	0.331	1.01446e-06	-0.00465485	0.000952143	0.808797	rs370565198	3	RP11-226F19.1	5349	intergenic	1.506	7	5	15	0	0	0
14:69496425:C:T	rs35538328	14	69496425	C	T	0.331	9.36411e-07	-0.00466916	0.000952006	0.808797	rs370565199	3	RP11-226F19.1	6399	intergenic	1.758	6	5	15	0	0	0
14:69496497:A:G	rs12891103	14	69496497	A	G	0.331	9.26854e-07	-0.00466911	0.000951605	0.808797	rs370565200	3	RP11-226F19.1	6471	intergenic	1.09	4	5	15	0	0	0
14:69497469:A:G	rs10151376	14	69497469	A	G	0.331	9.78505e-07	-0.00465846	0.0009515	0.808797	rs370565201	3	RP11-226F19.1	7443	intergenic	0.967	7	5	15	0	0	0
14:69498110:C:T	rs4338726	14	69498110	C	T	0.333	3.90678e-06	-0.00438994	0.000950968	0.799438	rs370565202	3	RP11-226F19.1	8084	intergenic	1.675	6	5	15	0	0	0
14:69499509:C:T	rs7151797	14	69499509	C	T	0.3887	0.000412673	-0.00326435	0.000924262	0.623459	rs370565203	3	RP11-226F19.1	9483	intergenic	1.257	7	5	15	0	0	0
14:69500643:C:T	rs12323738	14	69500643	T	C	0.329	1.48376e-06	-0.00458283	0.000952096	0.810008	rs370565204	3	RP11-226F19.1	10617	intergenic	1.879	7	5	15	0	0	0
14:69501052:G:T	rs761899	14	69501052	T	G	0.3887	0.000415879	-0.0032613	0.000923933	0.623459	rs370565205	3	RP11-226F19.1	11026	intergenic	3.498	5	5	15	0	0	0
14:69502145:A:G	rs11158780	14	69502145	A	G	0.328	1.86733e-06	-0.00453782	0.000951867	0.806533	rs370565206	3	RP11-226F19.1	12119	intergenic	13.4	6	2	15	0	0	0
14:69505638:C:G	rs8017103	14	69505638	G	C	0.328	1.31455e-06	-0.00460043	0.000950984	0.806533	rs370565207	3	DCAF5	11959	intergenic	4.895	4	2	7	0	0	0
14:69507860:C:CT	14:69507860_CT_C	14	69507860	C	CT	0.334	3.96343e-07	-0.00488856	0.00096408	0.777134	rs370565208	3	DCAF5	9737	intergenic	0.66	NA	5	5	1	0	0
14:69508526:A:G	rs10146649	14	69508526	G	A	0.33	2.96784e-06	-0.00444608	0.000951434	0.81351	rs370565209	3	DCAF5	9071	intergenic	0.294	7	5	5	1	0	0
14:69509315:C:G	rs2331918	14	69509315	G	C	0.331	2.47596e-06	-0.00447972	0.000951089	0.817635	rs370565210	3	DCAF5	8282	intergenic	1.966	4	1	5	1	0	0
14:69509799:A:G	rs1892296	14	69509799	G	A	0.332	2.00638e-06	-0.00451956	0.00095093	0.821779	rs370565211	3	DCAF5	7798	intergenic	0.836	NA	1	7	1	0	0
14:69515858:T:TC	rs370565192	14	69515858	T	TC	0.3608	3.80482e-08	-0.00517154	0.000940335	1	rs370565212	3	DCAF5	1739	intergenic	0.504	NA	5	5	1	0	0
14:69515859:C:T	rs10129675	14	69515859	T	C	0.3608	1.5818e-07	-0.00493503	0.000941301	0.973515	rs370565213	3	DCAF5	1738	intergenic	0.652	6	5	5	1	0	0
14:69516038:C:T	rs1973677	14	69516038	T	C	0.3648	7.33116e-07	-0.0046263	0.000934157	0.956427	rs370565214	3	DCAF5	1559	intergenic	0.341	NA	5	5	1	0	0
14:69516145:T:TACA	rs34158699	14	69516145	TACA	T	0.331	1.57663e-06	-0.00457521	0.000952917	0.809426	rs370565215	3	DCAF5	1452	intergenic	7.96	NA	5	5	1	0	0
14:69517406:A:C	rs10135643	14	69517406	C	A	0.3579	1.95543e-07	-0.00489185	0.000940104	0.986839	rs370565216	3	DCAF5	191	downstream	7.095	5	1	7	1	0	0
14:69517494:A:G	rs10135971	14	69517494	A	G	0.3241	2.9287e-07	-0.00491949	0.000959343	0.842274	rs370565217	3	DCAF5	103	downstream	10.39	5	1	7	1	0	0
14:69520360:T:TC	14:69520360_TC_T	14	69520360	T	TC	0.325	3.06775e-07	-0.00491633	0.000960365	0.845775	rs370565218	3	DCAF5	0	UTR3	0.842	NA	4	4	1	0	0
14:69524065:A:AT	rs11483352	14	69524065	AT	A	0.3777	7.97099e-05	-0.00368142	0.000933122	0.602935	rs370565219	3	DCAF5	0	intronic	2.159	NA	4	5	1	0	0
14:69524809:A:G	rs12434775	14	69524809	A	G	0.3221	1.32545e-06	-0.00465959	0.000963542	0.834829	rs370565220	3	DCAF5	0	intronic	0.001	5	4	5	1	0	0
14:69524883:C:T	rs12431846	14	69524883	C	T	0.3221	1.10501e-06	-0.00469364	0.000963399	0.834829	rs370565221	3	DCAF5	0	intronic	5.61	5	4	5	1	0	0
14:69525254:C:CAT	rs143008359	14	69525254	CAT	C	0.3201	9.5986e-07	-0.00475761	0.000971002	0.819138	rs370565222	3	DCAF5	0	intronic	1.308	NA	4	5	1	0	0
14:69525936:A:G	rs1914004	14	69525936	G	A	0.3221	1.76495e-06	-0.00460255	0.000963153	0.834829	rs370565223	3	DCAF5	0	intronic	2.28	7	4	5	1	0	0
14:69526307:C:T	rs4899280	14	69526307	T	C	0.3231	2.46816e-06	-0.0045373	0.000963181	0.838293	rs370565224	3	DCAF5	0	intronic	5.932	5	4	4	1	0	0
14:69533837:C:T	rs7144307	14	69533837	C	T	0.3877	2.98274e-05	-0.0039423	0.000944314	0.614808	rs370565225	3	DCAF5	0	intronic	6.876	3a	4	5	1	0	0
14:69534982:A:T	rs10148614	14	69534982	A	T	0.3211	1.85388e-06	-0.00460244	0.000965128	0.830877	rs370565226	3	DCAF5	0	intronic	4.649	6	4	5	1	0	0
14:69537209:A:G	rs10143302	14	69537209	A	G	0.3211	1.60438e-06	-0.0046299	0.000965009	0.830877	rs370565227	3	DCAF5	0	intronic	7.412	5	4	5	1	0	0
14:69542742:G:T	rs12589028	14	69542742	T	G	0.3211	1.74135e-06	-0.0046143	0.000965065	0.830877	rs370565228	3	DCAF5	0	intronic	0.328	7	4	5	1	0	0
14:69543184:C:T	rs10134578	14	69543184	C	T	0.3201	2.23325e-06	-0.004566	0.000965107	0.826944	rs370565229	3	DCAF5	0	intronic	0.967	7	4	5	1	0	0
14:69543224:A:G	rs10145565	14	69543224	A	G	0.3211	2.36792e-06	-0.00455373	0.000964939	0.830877	rs370565230	3	DCAF5	0	intronic	4.025	6	4	5	1	0	0
14:69548885:G:T	rs7160629	14	69548885	G	T	0.3211	2.19536e-06	-0.00456883	0.000964997	0.830877	rs370565231	3	DCAF5	0	intronic	6.512	6	4	5	1	0	0
14:69549964:C:T	rs11158782	14	69549964	T	C	0.3211	2.08075e-06	-0.0045791	0.000964951	0.830877	rs370565232	3	DCAF5	0	intronic	3.968	5	4	5	1	0	0
14:69555866:C:G	rs12435594	14	69555866	C	G	0.3211	1.75411e-06	-0.00461099	0.000964668	0.830877	rs370565233	3	DCAF5	0	intronic	5.458	7	4	5	1	0	0
14:69555941:C:T	rs11158787	14	69555941	C	T	0.3211	1.75278e-06	-0.00461089	0.000964618	0.830877	rs370565234	3	DCAF5	0	UTR3	12.88	6	4	5	1	0	0
14:69559518:G:T	rs2001998	14	69559518	T	G	0.3211	2.12529e-06	-0.00457164	0.000964251	0.830877	rs370565235	3	DCAF5	0	intronic	6.741	5	4	5	1	0	0
14:69562267:T:TAC	rs148692154	14	69562267	TAC	T	0.3191	1.49222e-06	-0.00465206	0.000966707	0.823032	rs370565236	3	DCAF5	0	intronic	1.204	NA	4	5	1	0	0
14:69563295:A:G	rs10130013	14	69563295	G	A	0.3211	2.5071e-06	-0.00453887	0.000964168	0.830877	rs370565237	3	DCAF5	0	intronic	11.49	7	4	5	1	0	0
14:69566093:A:G	rs10139873	14	69566093	A	G	0.3211	1.74038e-06	-0.00461228	0.00096462	0.830877	rs370565238	3	DCAF5	0	intronic	1.481	5	4	5	1	0	0
14:69566311:A:T	rs12437418	14	69566311	A	T	0.3211	1.81909e-06	-0.00460334	0.000964545	0.830877	rs370565239	3	DCAF5	0	intronic	3.934	7	4	5	1	0	0
14:69567277:A:C	rs6573869	14	69567277	A	C	0.3221	1.76201e-06	-0.00460955	0.00096455	0.825976	rs370565240	3	DCAF5	0	intronic	2.537	7	4	5	1	0	0
14:69567852:A:C	rs8008184	14	69567852	C	A	0.3211	1.71569e-06	-0.00461464	0.000964535	0.830877	rs370565241	3	DCAF5	0	intronic	5.006	7	4	5	1	0	0
14:69568742:A:G	rs9323522	14	69568742	G	A	0.3221	1.53932e-06	-0.00463579	0.000964572	0.825976	rs370565242	3	DCAF5	0	intronic	4.832	5	4	5	1	0	0
14:69573095:A:T	rs2331919	14	69573095	A	T	0.3211	1.46589e-06	-0.00464513	0.000964553	0.830877	rs370565243	3	DCAF5	0	intronic	5.959	6	4	5	1	0	0
14:69574999:A:G	rs2056153	14	69574999	G	A	0.3211	1.73804e-06	-0.00461177	0.000964459	0.830877	rs370565244	3	DCAF5	0	intronic	4.234	5	4	5	1	0	0
14:69577593:C:CAAAAAAAAAAAAAAA	14:69577593_CAAAAAAAAAAAAAAA_C	14	69577593	C	CAAAAAAAAAAAAAAA	0.3042	8.48857e-06	-0.00439211	0.000986443	0.68427	rs370565245	3	DCAF5	0	intronic	2.092	NA	4	5	1	0	0
14:69577996:C:T	rs28613298	14	69577996	C	T	0.3211	1.88805e-06	-0.0045938	0.00096406	0.830877	rs370565246	3	DCAF5	0	intronic	1.983	6	4	5	1	0	0
14:69579619:C:T	rs10083451	14	69579619	T	C	0.3211	1.78354e-06	-0.00460462	0.000964012	0.830877	rs370565247	3	DCAF5	0	intronic	2.045	7	4	5	1	0	0
14:69589589:T:TA	rs34867364	14	69589589	TA	T	0.3211	1.84191e-06	-0.00459979	0.000964309	0.830877	rs370565248	3	DCAF5	0	intronic	5.2	NA	4	5	1	0	0
14:69592781:C:T	rs10146339	14	69592781	C	T	0.3201	1.65883e-06	-0.00462182	0.000964672	0.827449	rs370565249	3	DCAF5	0	intronic	13.1	6	5	5	1	0	0
14:69595427:A:G	rs10143769	14	69595427	A	G	0.3201	1.88974e-06	-0.00459427	0.000964195	0.827449	rs370565250	3	DCAF5	0	intronic	0.57	7	5	5	1	0	0
14:69599570:C:T	rs9323524	14	69599570	C	T	0.3201	2.43448e-06	-0.00454482	0.000964204	0.827449	rs370565251	3	DCAF5	0	intronic	7.514	5	2	5	1	0	0
14:69600271:C:G	rs2331920	14	69600271	G	C	0.3201	2.49326e-06	-0.00454495	0.000965229	0.827449	rs370565252	3	DCAF5	0	intronic	2.116	4	2	7	1	0	0
14:69607003:C:G	rs8005658	14	69607003	C	G	0.3211	1.38235e-06	-0.00465797	0.000964876	0.822543	rs370565253	3	DCAF5	0	intronic	3.029	7	4	5	1	0	0
14:69608060:C:CTT	14:69608060_CTT_C	14	69608060	C	CTT	0.3211	1.58264e-06	-0.00463212	0.000964922	0.823096	rs370565254	3	DCAF5	0	intronic	5.223	NA	4	5	1	0	0
14:69609852:A:C	rs10149232	14	69609852	C	A	0.3201	1.58074e-06	-0.00463219	0.000964889	0.827449	rs370565255	3	DCAF5	0	intronic	1.106	6	1	5	1	0	0
14:69610478:A:G	rs11622889	14	69610478	G	A	0.3201	1.59675e-06	-0.00463101	0.00096505	0.827449	rs370565256	3	DCAF5	0	intronic	7.528	7	4	5	1	0	0
14:69610725:C:T	rs10147369	14	69610725	C	T	0.3201	1.92024e-06	-0.00459228	0.000964433	0.827449	rs370565257	3	DCAF5	0	intronic	7.632	5	4	5	1	0	0
14:69612105:A:G	rs10141040	14	69612105	G	A	0.3201	2.83166e-06	-0.00451605	0.000964418	0.827449	rs370565258	3	DCAF5	0	intronic	6.31	6	4	5	1	0	0
14:69612384:A:AT	14:69612384_AT_A	14	69612384	A	AT	0.3201	1.92464e-06	-0.00459241	0.000964552	0.827449	rs370565259	3	DCAF5	0	intronic	0.393	NA	4	5	1	0	0
14:69612951:C:T	rs10131077	14	69612951	C	T	0.3201	2.81924e-06	-0.00451727	0.000964493	0.827449	rs370565260	3	DCAF5	0	intronic	10.93	5	4	5	1	0	0
14:69617972:A:G	rs11158790	14	69617972	G	A	0.3201	2.62125e-06	-0.00453771	0.000965786	0.827449	rs370565261	3	DCAF5	0	intronic	13.91	4	1	2	1	0	0
14:69625523:C:T	rs11158792	14	69625523	T	C	0.3181	2.7991e-06	-0.00453769	0.000968549	0.811281	rs370565262	3	DCAF5	5655	intergenic	0.157	6	13	15	1	0	0
14:69628206:A:G	rs6573872	14	69628206	A	G	0.3191	2.14278e-06	-0.00458992	0.000968445	0.815199	rs370565263	3	DCAF5	8338	intergenic	11.88	5	9	15	1	0	0
14:69637252:A:G	rs11158793	14	69637252	G	A	0.3201	2.08959e-06	-0.00459464	0.000968402	0.818596	rs370565264	3	RP11-363J20.1	12484	intergenic	4.731	6	14	15	0	0	0
14:69639286:C:G	rs1464308	14	69639286	C	G	0.3181	1.7776e-06	-0.00463381	0.000969986	0.810764	rs370565265	3	RP11-363J20.1	10450	intergenic	5.747	6	14	15	0	0	0
14:69639433:C:T	rs4902694	14	69639433	T	C	0.3181	1.51915e-06	-0.00466505	0.000970126	0.810764	rs370565266	3	RP11-363J20.1	10303	intergenic	0.051	7	13	15	0	0	0
14:69647774:A:G	rs10135102	14	69647774	A	G	0.3211	1.74294e-06	-0.00463807	0.000970073	0.797163	rs370565267	3	RP11-363J20.1	1962	intergenic	12.37	5	7	15	0	0	0
14:69647801:C:T	rs10147119	14	69647801	C	T	0.3211	1.77488e-06	-0.00463574	0.000970329	0.797163	rs370565268	3	RP11-363J20.1	1935	intergenic	2.934	5	7	15	0	0	0
14:69649801:C:G	rs12879406	14	69649801	G	C	0.3211	1.9172e-06	-0.00461559	0.000969263	0.797163	rs370565269	3	RP11-363J20.1	0	ncRNA_exonic	5.007	7	7	15	1	0	0
14:69653833:C:T	rs2139540	14	69653833	C	T	0.3211	1.96335e-06	-0.00461262	0.000969617	0.797163	rs370565270	3	RP11-363J20.1	0	ncRNA_intronic	2.26	NA	5	15	1	0	0
14:69656923:C:T	rs61980267	14	69656923	C	T	0.3211	2.13527e-06	-0.00459828	0.000970063	0.797163	rs370565271	3	RP11-363J20.1	0	ncRNA_intronic	1.298	5	5	15	1	0	0
14:69659767:T:TTC	rs144279754	14	69659767	TTC	T	0.3151	8.83561e-06	-0.00436965	0.000983298	0.726988	rs370565272	3	RP11-363J20.1:EXD2	00:00:00	ncRNA_intronic	1.798	NA	1	15	1	0	0
14:69664630:A:T	rs10132533	14	69664630	T	A	0.332	2.36428e-06	-0.00452724	0.000959264	0.728416	rs370565273	3	RP11-363J20.1:EXD2	00:00:00	ncRNA_intronic	7.97	6	5	5	1	0	0
14:69665135:C:T	rs11158795	14	69665135	T	C	0.332	2.3502e-06	-0.00452837	0.000959256	0.728416	rs370565274	3	RP11-363J20.1:EXD2	00:00:00	ncRNA_intronic	2.683	5	5	5	1	0	0
14:69665845:C:T	rs56008928	14	69665845	T	C	0.332	2.40809e-06	-0.00452344	0.000959218	0.728416	rs370565275	3	RP11-363J20.1:EXD2	00:00:00	ncRNA_intronic	0.101	7	5	5	1	0	0
14:69667849:A:G	rs61980270	14	69667849	A	G	0.332	2.38817e-06	-0.00452476	0.000959153	0.728416	rs370565276	3	RP11-363J20.1:EXD2	00:00:00	ncRNA_intronic	2.503	6	5	5	1	0	0
14:69674352:A:G	rs12890560	14	69674352	A	G	0.332	2.6536e-06	-0.00450232	0.000958765	0.728416	rs370565277	3	RP11-363J20.1:EXD2	00:00:00	ncRNA_intronic	2.044	6	4	5	1	0	0
14:69679627:A:G	rs11625374	14	69679627	A	G	0.333	2.0366e-06	-0.00455543	0.000959088	0.724708	rs370565278	3	RP11-363J20.1:EXD2	00:00:00	ncRNA_intronic	0.007	7	4	5	1	0	0
14:69681960:A:G	rs71423349	14	69681960	A	G	0.333	2.15912e-06	-0.0045439	0.000959048	0.724708	rs370565279	3	EXD2	0	intronic	8.55	6	5	5	1	0	0
14:69682013:A:G	rs72720262	14	69682013	G	A	0.3211	1.5709e-06	-0.00467887	0.000974358	0.66235	rs370565280	3	EXD2	0	intronic	6.294	6	4	5	1	0	0
14:69684032:C:G	rs61980284	14	69684032	C	G	0.333	2.11795e-06	-0.00454766	0.000959051	0.724708	rs370565281	3	EXD2	0	intronic	2.985	6	4	5	1	0	0
14:69689419:C:CT	rs5809420	14	69689419	CT	C	0.332	2.54065e-06	-0.00452074	0.00096087	0.728416	rs370565282	3	EXD2	0	intronic	2.263	NA	4	5	1	0	0
14:69692299:A:G	rs11158798	14	69692299	G	A	0.333	2.01384e-06	-0.00455738	0.000959039	0.724708	rs370565283	3	EXD2	0	intronic	10.86	7	5	5	1	0	0
14:69693119:A:G	rs12889849	14	69693119	A	G	0.333	2.05722e-06	-0.00455313	0.000959014	0.724708	rs370565284	3	EXD2	0	intronic	7.207	4	5	5	1	0	0
14:69696172:C:T	rs34999390	14	69696172	C	T	0.333	2.0514e-06	-0.00455307	0.000958885	0.724708	rs370565285	3	EXD2	0	intronic	7.029	7	4	5	1	0	0
14:69696336:C:G	rs12886715	14	69696336	G	C	0.333	2.22548e-06	-0.00453765	0.000958971	0.724708	rs370565286	3	EXD2	0	intronic	4.535	7	4	5	1	0	0
14:69697881:C:T	rs2331956	14	69697881	C	T	0.333	2.17634e-06	-0.00454316	0.000959217	0.724708	rs370565287	3	EXD2	0	intronic	0.018	6	4	5	1	0	0
14:69698537:C:CCT	14:69698537_CCT_C	14	69698537	C	CCT	0.333	1.83755e-06	-0.00458668	0.000961464	0.724708	rs370565288	3	EXD2	0	intronic	8.553	NA	4	5	1	0	0
14:69699559:C:T	rs7148045	14	69699559	C	T	0.2913	2.44419e-05	-0.00415987	0.000985776	0.633251	rs370565289	3	EXD2	0	intronic	10.64	6	4	5	1	0	0
14:69700574:C:T	rs12434764	14	69700574	T	C	0.2913	2.13483e-05	-0.00418812	0.000985369	0.633251	rs370565290	3	EXD2	0	intronic	3.052	7	4	5	1	0	0
14:69703158:A:G	rs3211166	14	69703158	G	A	0.2913	2.58377e-05	-0.00414611	0.000985443	0.633251	rs370565291	3	EXD2	0	exonic	14.62	5	4	4	1	0	0
17:50224898:C:T	rs2970052	17	50224898	C	T	0.326	5.46128e-07	0.00485062	0.000968312	0.645563	rs9889282	4	CA10	0	intronic	1.781	NA	5	15	1	0	0
17:50228785:A:C	rs1503045	17	50228785	C	A	0.326	5.24015e-07	0.00485759	0.000968167	0.645563	rs9889282	4	CA10	0	intronic	4.875	5	5	15	1	0	0
17:50231739:A:G	rs1503046	17	50231739	G	A	0.327	5.4011e-07	0.00485154	0.000968084	0.647764	rs9889282	4	CA10	0	intronic	2.213	6	5	14	1	0	0
17:50232634:A:T	rs1393730	17	50232634	T	A	0.327	5.14902e-07	0.00486057	0.000968111	0.647764	rs9889282	4	CA10	0	intronic	4.035	5	5	14	1	0	0
17:50234899:C:G	rs2938135	17	50234899	C	G	0.3867	1.40703e-07	0.00509082	0.000967041	0.64898	rs9889282	4	CA10	0	intronic	0.073	2b	1	13	1	0	0
17:50236535:A:AT	rs542454134	17	50236535	AT	A	0.3241	1.81668e-07	0.00508452	0.000974573	0.675403	rs9889282	4	CA10	0	intronic	15.05	NA	1	13	1	0	0
17:50236610:G:T	rs2970049	17	50236610	T	G	0.3221	4.24035e-07	0.00490311	0.000969409	0.68356	rs9889282	4	CA10	0	intronic	10.55	NA	1	13	1	0	0
17:50238801:G:GC	rs3834570	17	50238801	GC	G	0.3221	1.7492e-07	0.00508752	0.00097384	0.68356	rs9889282	4	CA10	1423	intergenic	0.449	NA	5	14	1	0	0
17:50242841:C:G	rs1503049	17	50242841	C	G	0.3221	3.85849e-07	0.00491946	0.000969197	0.68356	rs9889282	4	CA10	5463	intergenic	1.375	7	9	15	1	0	0
17:50243397:A:C	rs2938134	17	50243397	A	C	0.3221	3.27574e-07	0.00494901	0.000969093	0.68356	rs9889282	4	CA10	6019	intergenic	0.703	NA	9	15	1	0	0
17:50245037:G:GA	rs71357871	17	50245037	GA	G	0.325	1.48842e-07	0.00511386	0.000973329	0.669104	rs9889282	4	CA10	7659	intergenic	3.77	NA	9	15	1	0	0
17:50246088:G:T	rs2970048	17	50246088	T	G	0.3221	3.63741e-07	0.00492929	0.000968993	0.68356	rs9889282	4	CA10	8710	intergenic	5.413	NA	9	15	1	0	0
17:50249302:A:G	rs2089007	17	50249302	G	A	0.3221	4.29326e-07	0.00489842	0.000968934	0.68356	rs9889282	4	CA10	11924	intergenic	1.405	4	9	15	0	0	0
17:50249364:C:T	rs2089008	17	50249364	T	C	0.3221	3.91732e-07	0.00491522	0.000968912	0.68356	rs9889282	4	CA10	11986	intergenic	0.405	4	9	15	0	0	0
17:50251032:C:G	rs2931368	17	50251032	C	G	0.3211	2.94439e-07	0.00496805	0.000969004	0.687278	rs9889282	4	CA10	13654	intergenic	0.087	6	14	15	0	0	0
17:50251146:C:T	rs2931367	17	50251146	T	C	0.3211	2.72704e-07	0.00498501	0.000969583	0.687278	rs9889282	4	CA10	13768	intergenic	1.932	NA	14	15	0	0	0
17:50251152:A:T	rs2938145	17	50251152	A	T	0.3211	2.87701e-07	0.00497517	0.000969567	0.687278	rs9889282	4	CA10	13774	intergenic	0.014	7	14	15	0	0	0
17:50251876:C:T	rs2938144	17	50251876	C	T	0.3211	2.88746e-07	0.00497157	0.000968995	0.687278	rs9889282	4	CA10	14498	intergenic	11.48	NA	14	15	0	0	0
17:50253400:C:CT	17:50253400_CT_C	17	50253400	C	CT	0.329	2.69001e-07	0.00518596	0.00100816	0.604283	rs9889282	4	CA10	16022	intergenic	4.346	NA	14	15	0	0	0
17:50254327:A:G	rs2970047	17	50254327	G	A	0.327	7.20636e-07	0.0047808	0.000964703	0.661071	rs9889282	4	CA10	16949	intergenic	6.111	NA	9	15	0	0	0
17:50255400:A:T	rs2931365	17	50255400	A	T	0.3211	2.91311e-07	0.0049696	0.000968926	0.687278	rs9889282	4	CA10	18022	intergenic	17.02	6	9	15	0	0	0
17:50255488:A:G	rs2931364	17	50255488	G	A	0.3211	2.91229e-07	0.0049697	0.000968935	0.687278	rs9889282	4	CA10	18110	intergenic	17.94	NA	9	15	0	0	0
17:50256299:C:T	rs2970046	17	50256299	C	T	0.3211	2.89129e-07	0.00496997	0.00096873	0.687278	rs9889282	4	CA10	18921	intergenic	1.586	NA	9	15	0	0	0
17:50257304:G:T	rs2931363	17	50257304	G	T	0.3211	3.08914e-07	0.00495682	0.000968521	0.687278	rs9889282	4	CA10	19926	intergenic	2.831	NA	9	15	0	0	0
17:50257314:C:T	rs2931362	17	50257314	T	C	0.3211	3.08236e-07	0.00495721	0.000968519	0.687278	rs9889282	4	CA10	19936	intergenic	4.94	NA	9	15	0	0	0
17:50257409:A:G	rs2931361	17	50257409	G	A	0.3211	3.09855e-07	0.00495567	0.000968404	0.687278	rs9889282	4	CA10	20031	intergenic	2.718	NA	9	15	0	0	0
17:50257928:A:G	rs9908649	17	50257928	G	A	0.3211	3.12448e-07	-0.004953	0.000968182	0.687278	rs9889282	4	CA10	20550	intergenic	7.377	6	9	15	0	0	0
17:50258675:C:T	rs2036483	17	50258675	T	C	0.3211	2.9727e-07	-0.0049602	0.000967811	0.687278	rs9889282	4	CA10	21297	intergenic	0.132	NA	1	15	0	0	0
17:50259142:A:C	rs9889282	17	50259142	C	A	0.3986	2.63378e-12	-0.00653512	0.000934122	1	rs9889282	4	CA10	21764	intergenic	0.623	7	1	15	0	0	0
17:50274170:C:T	rs17609255	17	50274170	T	C	0.4235	1.37182e-11	-0.0062187	0.00091981	0.806918	rs9889282	4	snoZ178	29447	intergenic	0.439	6	9	15	0	0	0
17:50301552:G:T	rs11079993	17	50301552	T	G	0.3817	3.96568e-11	-0.00618781	0.000936787	0.78413	rs9889282	4	snoZ178	2065	intergenic	0.92	6	5	15	0	0	0
17:50307873:C:G	rs34796998	17	50307873	G	C	0.3926	1.22161e-11	-0.00631146	0.000931219	0.821604	rs9889282	4	snoZ178	4165	intergenic	2.806	7	5	15	0	0	0
17:50307888:A:G	rs12602632	17	50307888	A	G	0.3926	1.22326e-11	-0.00631129	0.000931221	0.821604	rs9889282	4	snoZ178	4180	intergenic	0.647	7	5	15	0	0	0
17:50311047:C:T	rs953988	17	50311047	C	T	0.3926	1.48907e-11	-0.00628548	0.000931325	0.821604	rs9889282	4	snoZ178	7339	intergenic	0.655	7	7	15	0	0	0
17:50316131:C:T	rs12453010	17	50316131	T	C	0.3926	1.48098e-11	-0.00629473	0.000932587	0.821604	rs9889282	4	snoZ178	12423	intergenic	3.63	5	9	15	0	0	0
17:50317276:A:G	rs967823	17	50317276	G	A	0.3907	2.19643e-11	-0.00625642	0.000934865	0.81511	rs9889282	4	snoZ178	13568	intergenic	2.051	7	9	15	0	0	0
17:50317670:C:T	rs12951067	17	50317670	T	C	0.4771	7.72479e-09	-0.00531178	0.00091989	1	rs12951067	4	snoZ178	13962	intergenic	0.175	6	9	15	0	0	0
18:52765283:A:C	rs56403421	18	52765283	C	A	0.3499	1.8461e-08	-0.00544932	0.000968624	0.918484	rs4608411	5	CTD-2171N6.1	7851	intergenic	18.1	4	2	15	0	0	0
18:52765753:A:G	rs35349559	18	52765753	A	G	0.3499	1.90727e-08	-0.00544901	0.000969539	0.918484	rs4608411	5	CTD-2171N6.1	7381	intergenic	4.019	7	5	15	0	0	0
18:52767977:A:C	rs12963231	18	52767977	A	C	0.3509	1.8304e-08	-0.00545159	0.000968773	0.914634	rs4608411	5	CTD-2171N6.1	5157	intergenic	5.25	7	5	15	0	0	0
18:52768614:A:AT	rs71167288	18	52768614	AT	A	0.3429	3.38878e-08	-0.00539002	0.000976442	0.884306	rs4608411	5	CTD-2171N6.1	4520	intergenic	1.503	NA	1	15	0	0	0
18:52769415:A:G	rs12458452	18	52769415	A	G	0.3489	1.676e-08	-0.0054645	0.000968454	0.922558	rs4608411	5	CTD-2171N6.1	3719	intergenic	0.03	7	5	15	0	0	0
18:52770671:A:G	rs11152212	18	52770671	A	G	0.3489	1.6192e-08	-0.00546935	0.000968296	0.922558	rs4608411	5	CTD-2171N6.1	2463	intergenic	2.259	6	5	15	0	0	0
18:52771512:C:G	rs61565273	18	52771512	C	G	0.3489	1.70929e-08	-0.00545988	0.000968216	0.922558	rs4608411	5	CTD-2171N6.1	1622	intergenic	0.142	5	5	15	0	0	0
18:52780443:C:CT	rs5825118	18	52780443	CT	C	0.3499	1.67531e-08	-0.00546597	0.000968703	0.92622	rs4608411	5	CTD-2171N6.1	0	ncRNA_intronic	1.534	NA	5	15	0	0	0
18:52785354:A:G	rs12967831	18	52785354	A	G	0.3499	1.98287e-08	-0.00542921	0.000967171	0.92622	rs4608411	5	CTD-2171N6.1	0	ncRNA_intronic	16.2	7	5	15	0	0	0
18:52787581:A:G	rs11663684	18	52787581	A	G	0.3499	1.78146e-08	-0.00544701	0.000967157	0.92622	rs4608411	5	CTD-2171N6.1	0	ncRNA_intronic	3.472	6	5	15	0	0	0
18:52788877:C:T	rs12955614	18	52788877	C	T	0.3509	1.77238e-08	-0.00544737	0.000967069	0.922154	rs4608411	5	CTD-2171N6.1	0	ncRNA_intronic	0.983	5	5	15	0	0	0
18:52789013:A:G	rs12969390	18	52789013	G	A	0.3499	1.75607e-08	-0.00544897	0.00096708	0.92622	rs4608411	5	CTD-2171N6.1	0	ncRNA_intronic	0.155	7	5	15	0	0	0
18:52789439:C:T	rs4570961	18	52789439	T	C	0.3489	1.64069e-08	-0.00546156	0.000967304	0.922558	rs4608411	5	CTD-2171N6.1	0	ncRNA_intronic	0.127	7	5	15	0	0	0
18:52792433:A:T	rs34906855	18	52792433	A	T	0.3499	1.83666e-08	-0.00543776	0.000966416	0.92622	rs4608411	5	CTD-2171N6.1	895	upstream	3.875	7	2	15	0	0	0
18:52794340:C:T	rs35097015	18	52794340	C	T	0.3499	2.20389e-08	-0.00540256	0.000965574	0.92622	rs4608411	5	CTD-2171N6.1	2802	intergenic	2.237	6	14	15	0	0	0
18:52795084:C:T	rs34220720	18	52795084	C	T	0.3519	1.4457e-08	-0.00545685	0.000962767	0.933755	rs4608411	5	CTD-2171N6.1	3546	intergenic	0.533	6	14	15	0	0	0
18:52796510:A:G	rs11660554	18	52796510	A	G	0.34	1.79812e-08	-0.00552662	0.000981572	0.889323	rs4608411	5	CTD-2171N6.1	4972	intergenic	0.031	7	14	15	0	0	0
18:52798737:A:ATAAG	rs759194888	18	52798737	A	ATAAG	0.3519	1.4398e-08	-0.00548004	0.000966738	0.941444	rs4608411	5	CTD-2171N6.1	7199	intergenic	8.496	NA	14	15	0	0	0
18:52800351:A:G	rs35325289	18	52800351	A	G	0.3529	1.46225e-08	-0.00548059	0.000967288	0.945218	rs4608411	5	CTD-2171N6.1	8813	intergenic	0.664	6	14	15	0	0	0
18:52800390:A:G	rs34704187	18	52800390	G	A	0.3529	1.39591e-08	-0.00548855	0.000967335	0.945218	rs4608411	5	CTD-2171N6.1	8852	intergenic	3.911	7	14	15	0	0	0
18:52800652:A:G	rs34778612	18	52800652	A	G	0.3529	1.52085e-08	-0.00547265	0.000967037	0.945218	rs4608411	5	CTD-2171N6.1	9114	intergenic	0.906	7	13	15	0	0	0
18:52802110:C:G	rs12456943	18	52802110	G	C	0.3529	1.24315e-08	-0.00550714	0.000967233	0.945218	rs4608411	5	CTD-2171N6.1	10572	intergenic	2.059	6	5	15	0	0	0
18:52802515:C:T	rs10502994	18	52802515	T	C	0.3519	2.0472e-08	-0.00543473	0.00096911	0.949289	rs4608411	5	CTD-2171N6.1	10977	intergenic	7.278	5	5	15	0	0	0
18:52803656:A:G	rs35329421	18	52803656	G	A	0.3519	2.41895e-08	-0.00540549	0.000968898	0.949289	rs4608411	5	TCF4	10120	intergenic	5.19	4	7	15	0	0	0
18:52806046:A:G	rs34407950	18	52806046	A	G	0.3539	3.06876e-08	-0.00536476	0.000968811	0.956927	rs4608411	5	TCF4	7730	intergenic	1.88	6	5	15	0	0	0
18:52806652:C:CT	rs763806720	18	52806652	C	CT	0.4771	1.28112e-06	-0.00443438	0.000915691	0.6054	rs4608411	5	TCF4	7124	intergenic	0.473	NA	5	15	0	0	0
18:52809681:C:G	rs729053	18	52809681	C	G	0.3608	1.42603e-08	-0.00547623	0.000965786	0.992096	rs4608411	5	TCF4	4095	intergenic	0.923	5	5	15	0	0	0
18:52818009:A:G	rs2051293	18	52818009	G	A	0.3608	1.71716e-08	-0.00544883	0.000966392	0.992096	rs4608411	5	TCF4	4132	intergenic	0.961	7	5	15	0	0	0
18:52818166:A:G	rs1942893	18	52818166	G	A	0.3608	1.69559e-08	-0.00545085	0.000966377	0.992096	rs4608411	5	TCF4	4289	intergenic	1.053	7	5	15	0	0	0
18:52819046:A:T	rs2226740	18	52819046	T	A	0.3608	1.72427e-08	-0.00544828	0.000966417	0.992096	rs4608411	5	TCF4	5169	intergenic	7.125	6	5	15	0	0	0
18:52819302:C:G	rs8083212	18	52819302	C	G	0.3608	2.73429e-08	-0.00537953	0.000967951	0.992096	rs4608411	5	TCF4	5425	intergenic	0.829	6	5	15	0	0	0
18:52821063:A:C	rs1011339	18	52821063	C	A	0.4791	7.71517e-07	-0.0045133	0.000913173	0.655039	rs4608411	5	TCF4	7186	intergenic	1.288	NA	5	15	0	0	0
18:52821124:A:G	rs9951150	18	52821124	G	A	0.4781	7.86004e-07	-0.00451008	0.000913192	0.651157	rs4608411	5	TCF4	7247	intergenic	2.346	7	5	15	0	0	0
18:52821361:C:T	rs1539883	18	52821361	T	C	0.3598	2.00229e-08	-0.00543129	0.000967833	0.98816	rs4608411	5	TCF4	7484	intergenic	1.812	NA	5	15	0	0	0
18:52824101:C:T	rs4505420	18	52824101	T	C	0.3608	1.50338e-08	-0.00557523	0.000984818	0.992096	rs4608411	5	TCF4	10224	intergenic	0.908	7	5	15	0	0	0
18:52824637:C:T	rs4608411	18	52824637	T	C	0.3608	8.19888e-09	-0.00575142	0.000997763	1	rs4608411	5	TCF4	10760	intergenic	1.18	6	5	15	0	0	0
18:52827668:A:G	rs11663464	18	52827668	A	G	0.3588	2.65674e-08	-0.00551158	0.000990814	0.976503	rs4608411	5	TCF4	13791	intergenic	3.399	7	1	15	0	0	0
