## Supplementary Table 2 for "A Genome-wide Association Study Identifies Novel Genetic Variants Associated with Neck or Shoulder Pain in the UK Biobank (N = 441,757)"

### Sheet: genes
ensg	symbol	chr	start	end	strand	type	entrezID	HUGO	pLI	ncRVIS	posMapSNPs	posMapMaxCADD	minGwasP	IndSigSNPs	GenomicLocus
ENSG00000153064	BANK1	4	102332443	102995969	1	protein_coding	55024	BANK1	1.76433e-10	-0.305251	1	1.848	1.23216e-06	rs13135092	1
ENSG00000138821	SLC39A8	4	103172198	103352415	-1	protein_coding	64116	SLC39A8	0.891567	-0.202749	2	23.1	3.84458e-09	rs13135092	1
ENSG00000128573	FOXP2	7	113726382	114333827	1	protein_coding	93986	FOXP2	0.996179	-0.404517	44	17.34	1.68919e-09	rs34291892	2
ENSG00000139990	DCAF5	14	69517598	69619867	-1	protein_coding	8816	DCAF5	0.999969	-1.0373	56	13.91	3.80482e-08	rs370565192	3
ENSG00000081177	EXD2	14	69658228	69709075	1	protein_coding	55218	EXD2	1.11026e-08	-0.961556	23	14.62	1.5709e-06	rs370565192	3
ENSG00000154975	CA10	17	49707674	50237377	-1	protein_coding	56934	CA10	0.973118	-1.57579	12	15.05	1.40703e-07	rs9889282	4
