## Supplementary Table 3 for "A Genome-wide Association Study Identifies Novel Genetic Variants Associated with Neck or Shoulder Pain in the UK Biobank (N = 441,757)"

### Sheet: Sheet1
Gene Set	N genes	Beta	Beta STD	SE	P	Pbon
GOCC_PRESYNAPTIC_ENDOCYTIC_ZONE	9	1.4167	0.030663	0.28354	2.9503e-07	0.00501817
GOCC_SYNAPTIC_MEMBRANE	363	0.20772	0.028289	0.048843	1.0605e-05	0.18037
LOPEZ_TRANSLATION_VIA_FN1_SIGNALING	35	0.65505	0.027941	0.15516	1.2185e-05	0.20723
GOCC_NEURON_PROJECTION_MEMBRANE	57	0.52902	0.02878	0.12698	1.5565e-05	0.264698
GOCC_POSTSYNAPTIC_MEMBRANE	257	0.22987	0.026414	0.058343	4.0908e-05	0.695641
GOCC_GABA_ERGIC_SYNAPSE	77	0.42668	0.026965	0.10914	4.6405e-05	0.789071
MOLENAAR_TARGETS_OF_CCND1_AND_CDK4_UP	62	0.41366	0.023467	0.10766	6.1142e-05	1
GOBP_LEARNED_VOCALIZATION_BEHAVIOR_OR_VOCAL_LEARNING	9	1.269	0.027467	0.33162	6.5134e-05	1
NIKOLSKY_BREAST_CANCER_7P22_AMPLICON	37	0.82444	0.036155	0.21777	7.6847e-05	1
MIKKELSEN_NPC_HCP_WITH_H3K4ME3_AND_H3K27ME3	205	0.24539	0.025219	0.065728	9.4727e-05	1
