## Supplementary Table 6 for "A Genome-wide Association Study Identifies Novel Genetic Variants Associated with Neck or Shoulder Pain in the UK Biobank (N = 441,757)"

### Sheet: GenomicRiskLoci
GenomicLocus	uniqID	rsID	chr	pos	p	start	end	nSNPs	nGWASSNPs	nIndSigSNPs	IndSigSNPs	nLeadSNPs	LeadSNPs
1	1:39948339:C:T	rs61779314	1	39948339	1.16437e-08	39576621	40088043	179	174	2	rs61779314;rs72661971	1	rs61779314
2	4:103188709:C:T	rs13107325	4	103188709	1.47924e-09	103001649	103198082	5	5	1	rs13107325	1	rs13107325
3	7:86272940:C:T	rs274622	7	86272940	2.29779e-08	86198818	86340497	91	91	1	rs274622	1	rs274622
4	7:114058731:C:CA	rs34291892	7	114058731	1.82225e-10	113858363	114287116	50	50	2	rs34291892;rs2049604	1	rs34291892
5	11:112862230:G:GA	rs111709606	11	112862230	3.58227e-09	112826867	112912811	151	147	4	rs111709606;rs111709606;rs112084373;rs111709606	1	rs111709606
6	14:69515858:T:TC	rs370565192	14	69515858	6.94872e-09	69492790	69703158	100	100	1	rs370565192	1	rs370565192
7	16:71863482:C:T	rs28594331	16	71863482	4.31842e-09	71583859	72006231	122	122	4	rs28594331;rs2434885;rs4788815;16:71794133_CT_C	1	rs28594331
8	17:50259142:A:C	rs9889282	17	50259142	9.18703e-14	50224898	50333405	110	110	3	rs9889282;rs374933864;rs12951067	1	rs9889282
9	20:19649716:C:T	rs2424245	20	19649716	8.2654e-09	19648493	19709268	8	8	1	rs2424245	1	rs2424245
